# Association of Body Composition With Tumor Proteomics and Survival in Patients With Clear Cell Renal Cell Carcinoma

**DOI:** 10.1101/2025.09.19.25336108

**Authors:** Cuthbert Mario Mahenge, Rand Talal Akasheh, Xuan Nguyen, Ting-Yuan David Cheng

## Abstract

**Background:** Prognoses for patients with clear cell renal cell carcinoma (ccRCC) are associated with complex interactions between tumor and patient characteristics. This study investigated associations between body composition and tumor proteomics and their interaction with survival among patients with ccRCC.

**Methods:** Data from 178 patients in the TCGA-KIRC project were analyzed to assess adipose and skeletal muscle tissue areas at the third lumbar vertebra of diagnostic computed tomography scan images. Patients were classified into four body composition types: high muscle with low adiposity; high muscle with high adiposity; low muscle with low adiposity; and low muscle with high adiposity. Proteins with differential expression were screened for interactions with body composition type on survival. Linear regression was used to assess associations, and Cox regression models—adjusted for age, tumor stage, sex, race, and ethnicity—were utilized for survival analysis.

**Results:** Patients having low muscle with low adiposity exhibited worse survival than those having high muscle with high adiposity (hazard ratio, 3.74 [95% CI, 1.69–8.27]). Low muscle with low adiposity was also associated with increased expression of P-cadherin and decreased expression of DIRAS3 (P<0.05; false discovery rate–corrected P<0.1), both associated with poor survival in the entire KIRC cohort. Among patients having low muscle with high adiposity, high (vs. low) PREX1 expression was associated with 15.8-fold (95% CI, 3.08–80.78) increased mortality.

**Conclusion:** Body composition is associated with differential expression of proteins and survival in ccRCC.

**Impact:** Body composition and tumor proteomics may be prognostic biomarkers and therapeutic targets in ccRCC.
