## Supplemental File 1 for "Association of Body Composition With Tumor Proteomics and Survival in Patients With Clear Cell Renal Cell Carcinoma"

### Sheet: All Patients
Supplemental File. Regression results for all 233 proteins
	H.M. with L.A. vs. H.M. with H.A.				L.M with L.A. vs. H.M. with H.A.				L.M with H.A. vs. H.M. with H.A.				Total Adiposity High vs Low				Skeletal M. High vs. Low
Protein	Estimate	P-value	Y (-Log p-value 1)	BH-FDR	Estimate	P-value	Y (-Log p-value 1)	BH-FDR	Estimate	P-value	Y (-Log p-value 1)	BH-FDR	Estimate	P-value	Y (-Log p-value 1)	BH-FDR	Estimate	P-value	Y (-Log p-value 1)	BH-FDR
14-3-3_epsilon	-0.0664269	0.1236	0.907982	0.9907	0.00353964	0.9296	0.0317039	0.9935	0.00876724	0.8259	0.0830725	0.9767	-0.0344344	0.2714	0.56639	0.897	0.0333204	0.3105	0.507938	0.992
4E-BP1	-0.152402	0.1998	0.699405	0.9907	-0.0196989	0.8585	0.0662597	0.9846	-0.179008	0.1049	0.979225	0.9767	0.0105475	0.9034	0.0441199	0.9811	-0.0539494	0.5546	0.25602	0.992
Phospho-4E-BP1(S65)	0.0137059	0.8625	0.0642409	0.9907	-0.0730503	0.3227	0.491201	0.7865	0.00844513	0.9084	0.0417229	0.9767	-0.0360614	0.5308	0.275069	0.9313	-0.0297496	0.6222	0.20607	0.992
Phospho-4E-BP1(T37/T46)	-0.0590735	0.7275	0.138167	0.9907	0.2224	0.1603	0.795066	0.667	-0.140152	0.3732	0.428058	0.9767	0.161335	0.1949	0.710188	0.897	0.0290042	0.8239	0.0841255	0.992
53BP1	-0.098445	0.362	0.441291	0.9907	-0.101552	0.3129	0.504594	0.7865	-0.0441808	0.6587	0.181312	0.9767	-0.0769735	0.3254	0.487582	0.897	-0.0277021	0.7357	0.133299	0.992
Phospho-ACC(S79)	0.142733	0.1949	0.710188	0.9907	0.173785	0.0908	1.04191	0.557	-0.0150297	0.8827	0.0541869	0.9767	0.166823	0.0373	1.42829	0.888	0.00345799	0.967	0.0145735	0.992
ACC1	0.15987	0.2201	0.65738	0.9907	0.338488	0.0058	2.23657	0.3232	0.0510124	0.6724	0.172372	0.9767	0.226577	0.0173	1.76195	0.888	0.102208	0.3031	0.518414	0.992
Akt	-0.00755053	0.9498	0.0223678	0.9907	-0.151209	0.1774	0.751046	0.7126	-0.0486164	0.6623	0.178945	0.9767	-0.0572343	0.5111	0.291494	0.9313	-0.0867471	0.343	0.464706	0.992
Phospho-Akt(S473)	0.00111056	0.9957	0.00187149	0.9998	0.139547	0.4657	0.331894	0.8544	0.133751	0.4823	0.316683	0.9767	0.00355987	0.9809	0.00837527	0.9904	0.135631	0.3852	0.414314	0.992
Phospho-Akt(T308)	-0.0797466	0.6198	0.207748	0.9907	-0.0973583	0.5157	0.287603	0.9003	-0.109752	0.4617	0.33564	0.9767	-0.0315795	0.7863	0.104412	0.9737	-0.0727853	0.5518	0.258218	0.992
AMPK_alpha	-0.013843	0.9072	0.042297	0.9907	-0.000339554	0.9976	0.00104356	0.9981	-0.149711	0.1751	0.756714	0.9767	0.071479	0.408	0.38934	0.897	-0.0842297	0.3531	0.452102	0.992
Phospho-AMPK(T172)	0.187814	0.3252	0.487849	0.9907	0.0194044	0.913	0.0395292	0.9935	-0.110878	0.5307	0.275151	0.9767	0.157739	0.2544	0.594483	0.897	-0.133959	0.3561	0.448428	0.992
AR	-0.0417283	0.7377	0.13212	0.9907	-0.274185	0.0191	1.71897	0.5541	-0.215745	0.0632	1.19928	0.9767	-0.0504646	0.5762	0.239427	0.959	-0.222449	0.0199	1.70115	0.992
ATM	0.10572	0.486	0.313364	0.9907	0.159974	0.2584	0.587707	0.7526	0.102121	0.468	0.329754	0.9767	0.0806972	0.4631	0.334325	0.9019	0.0829171	0.4726	0.325506	0.992
Bak	-0.0139289	0.7686	0.1143	0.9907	-0.0869662	0.0499	1.3019	0.5541	0.0248083	0.5721	0.242528	0.9767	-0.0650785	0.061	1.21467	0.888	-0.0144474	0.6904	0.160899	0.992
Bax	-0.0701242	0.381	0.419075	0.9907	0.0784738	0.2929	0.533281	0.7865	-0.0298738	0.687	0.163043	0.9767	0.0231735	0.6917	0.160082	0.9726	0.0417291	0.4965	0.304081	0.992
Bcl-2	-0.0713486	0.6668	0.176004	0.9907	-0.0484356	0.7537	0.122801	0.9669	-0.0685988	0.6553	0.18356	0.9767	-0.02351	0.8448	0.0732461	0.9761	-0.0318843	0.8004	0.0966929	0.992
Bcl-xL	0.0502245	0.3413	0.466864	0.9907	-0.0149319	0.7611	0.118558	0.9669	0.04696	0.3373	0.471984	0.9767	-0.00838534	0.8276	0.0821795	0.9761	0.00197894	0.9609	0.0173218	0.992
Beclin	0.123413	0.1626	0.788879	0.9907	0.0817908	0.3198	0.495122	0.7865	0.11109	0.1751	0.756714	0.9767	0.0435816	0.4974	0.303294	0.9271	0.0498217	0.4599	0.337337	0.992
beta-Catenin	0.0446101	0.7443	0.128252	0.9907	-0.098083	0.4419	0.354676	0.8439	-0.0126521	0.9205	0.0359762	0.9767	-0.02337	0.8139	0.089429	0.9761	-0.0648245	0.534	0.272459	0.992
Bid	-0.0252813	0.6746	0.170954	0.9907	-0.10747	0.0567	1.24642	0.5541	0.00492955	0.9296	0.0317039	0.9767	-0.0708233	0.1071	0.970211	0.897	-0.0300224	0.5139	0.289121	0.992
Bim	-0.077412	0.3507	0.455064	0.9907	0.0211835	0.7837	0.10585	0.9669	0.0527861	0.4922	0.307858	0.9767	-0.0534647	0.3738	0.427361	0.897	0.0711648	0.2598	0.585361	0.992
Phospho-c-Jun(S73)	0.0310431	0.6517	0.185952	0.9907	-0.0135909	0.832	0.0798767	0.9846	-0.0686065	0.2826	0.548828	0.9767	0.043575	0.3823	0.417596	0.897	-0.0589888	0.2602	0.584693	0.992
c-Kit	-0.111431	0.4819	0.317043	0.9907	-0.20084	0.1746	0.757956	0.7126	-0.0797977	0.587	0.231362	0.9767	-0.116455	0.3108	0.507519	0.897	-0.0836537	0.4876	0.311936	0.992
Phospho-c-Met(Y1235)	-0.0150601	0.7825	0.106516	0.9907	0.0455417	0.3708	0.43086	0.7911	0.071955	0.1562	0.806319	0.9767	-0.0209951	0.5955	0.225118	0.9726	0.0674001	0.1057	0.975925	0.992
c-Myc	0.058566	0.4643	0.333201	0.9907	-0.1251	0.0945	1.02457	0.5645	0.0116745	0.8749	0.0580416	0.9767	-0.0435497	0.4573	0.339799	0.9019	-0.0666959	0.2786	0.555019	0.992
C-Raf	0.0358977	0.6313	0.199764	0.9907	0.0245107	0.725	0.139662	0.9669	0.00712909	0.9181	0.03711	0.9767	0.0262182	0.6286	0.201626	0.9726	-0.00029955	0.9958	0.00182788	0.9958
Phospho-C-Raf(S338)	0.0669714	0.3696	0.432268	0.9907	0.0220278	0.7512	0.124244	0.9669	0.0420216	0.5435	0.2648	0.9767	0.0215096	0.6912	0.160396	0.9726	0.00713118	0.9001	0.0457092	0.992
Caspase-7_cleavedD198	0.0911039	0.3791	0.421246	0.9907	0.00703516	0.9418	0.0260413	0.9975	0.0473402	0.6218	0.206349	0.9767	0.0224087	0.7657	0.115941	0.9737	-0.00538103	0.9456	0.0242925	0.992
Caveolin-1	0.194708	0.3775	0.423083	0.9907	-0.268107	0.1927	0.715118	0.7175	-0.0100023	0.961	0.0172766	0.9767	-0.0420038	0.794	0.100179	0.9737	-0.191671	0.2572	0.589729	0.992
CD31	-0.117784	0.1058	0.975514	0.9907	-0.13198	0.0522	1.28233	0.5541	-0.00227332	0.973	0.0118872	0.9815	-0.124017	0.0193	1.71444	0.888	-0.00705676	0.8982	0.0466269	0.992
CD49b	-0.0142567	0.7762	0.110026	0.9907	-0.0717352	0.126	0.899629	0.6001	-0.0351761	0.4497	0.347077	0.9767	-0.0259155	0.4761	0.322302	0.9019	-0.0441238	0.2483	0.605023	0.992
CDK1	0.129606	0.1531	0.815025	0.9907	-0.0235741	0.7797	0.108072	0.9669	-0.101793	0.2258	0.646276	0.9767	0.102743	0.1184	0.926648	0.897	-0.122409	0.0767	1.1152	0.992
Chk1	-0.0447173	0.4475	0.349207	0.9907	-0.0518948	0.3443	0.463063	0.7911	-0.0096448	0.8596	0.0657036	0.9767	-0.0434275	0.3089	0.510182	0.897	-0.00865492	0.8466	0.0723217	0.992
Phospho-Chk1(S345)	0.0345233	0.4767	0.321755	0.9907	0.00801628	0.8591	0.0659563	0.9846	0.0187072	0.6774	0.169155	0.9767	0.0108872	0.757	0.120904	0.9737	0.000567265	0.9877	0.00537495	0.992
Chk2	0.00845247	0.9204	0.0360234	0.9907	0.102562	0.194	0.712198	0.7175	-0.0301988	0.7001	0.15484	0.9767	0.0734356	0.2333	0.632085	0.897	0.0196736	0.7605	0.118901	0.992
Phospho-Chk2(T68)	0.0354086	0.6855	0.163993	0.9907	-0.0156457	0.8477	0.0717578	0.9846	0.0402152	0.6199	0.207678	0.9767	-0.0123033	0.8463	0.0724757	0.9761	0.0035979	0.9569	0.0191334	0.992
cIAP	0.031639	0.4601	0.337148	0.9907	0.0788621	0.0493	1.30715	0.5541	-0.0173691	0.6617	0.179339	0.9767	0.0654052	0.0369	1.43297	0.888	0.00854527	0.7937	0.100344	0.992
Claudin-7	-0.163631	0.4443	0.352324	0.9907	-0.239913	0.2293	0.639596	0.7342	-0.203509	0.3052	0.515415	0.9767	-0.0971222	0.531	0.274905	0.9313	-0.152466	0.3492	0.456926	0.992
Collagen_VI	0.134158	0.4861	0.313274	0.9907	-0.103644	0.5635	0.249106	0.9308	-0.0970665	0.5867	0.231584	0.9767	0.0605875	0.6643	0.177636	0.9726	-0.153529	0.2955	0.529443	0.992
Cyclin_B1	-0.221064	0.1444	0.840433	0.9907	0.11574	0.411	0.386158	0.8048	-0.0824033	0.5563	0.254691	0.9767	-0.00191957	0.9862	0.006035	0.9904	0.0857826	0.4613	0.336017	0.992
Cyclin_D1	-0.0494005	0.3562	0.448306	0.9907	-0.0854698	0.0877	1.057	0.557	0.0270588	0.5855	0.232473	0.9767	-0.0824013	0.0351	1.45469	0.888	0.00173182	0.9661	0.0149779	0.992
Cyclin_E1	0.0019927	0.9774	0.00992767	0.9907	0.0647983	0.3233	0.490394	0.7865	-0.00811438	0.9009	0.0453234	0.9767	0.0390667	0.4443	0.352324	0.9019	0.0203387	0.7042	0.152304	0.992
DJ-1	-0.0963881	0.1824	0.738975	0.9907	0.0283786	0.6727	0.172179	0.9603	-0.0815221	0.2237	0.650334	0.9767	0.0114512	0.8289	0.0814979	0.9761	0.00124093	0.9822	0.00780007	0.992
Dvl3	0.0217555	0.7964	0.0988687	0.9907	0.153396	0.0522	1.28233	0.5541	0.0399739	0.6093	0.215169	0.9767	0.069675	0.2559	0.59193	0.897	0.0767506	0.2333	0.632085	0.992
E-Cadherin	-0.0499014	0.728	0.137869	0.9907	-0.113771	0.3951	0.403293	0.7937	-0.0932294	0.4837	0.315424	0.9767	-0.0345534	0.7396	0.131003	0.9726	-0.0814504	0.4557	0.341321	0.992
eEF2	-0.00512234	0.9324	0.0303977	0.9907	0.153485	0.0069	2.16115	0.3232	0.0191854	0.7317	0.135667	0.9767	0.0677617	0.126	0.899629	0.897	0.0751214	0.1062	0.973875	0.992
Phospho-EGFR(Y1068)	0.0087867	0.9669	0.0146184	0.9907	-0.036064	0.8547	0.0681863	0.9846	0.123789	0.528	0.277366	0.9767	-0.0793714	0.6049	0.218316	0.9726	0.0561311	0.7274	0.138227	0.992
Phospho-EGFR(Y1173)	0.00418237	0.9561	0.0194967	0.9907	-0.115797	0.1036	0.98464	0.5865	0.0537766	0.4461	0.350568	0.9767	-0.0866501	0.1205	0.919013	0.897	-0.0159343	0.7849	0.105186	0.992
eIF4E	-0.0108517	0.8634	0.063788	0.9907	-0.00511195	0.9307	0.0311903	0.9935	-0.0307373	0.5993	0.222356	0.9767	0.008217	0.8574	0.0668165	0.9811	-0.0161027	0.7372	0.132415	0.992
ER-alpha	-0.0747175	0.5057	0.296107	0.9907	-0.179037	0.0882	1.05453	0.557	-0.00607552	0.9534	0.0207249	0.9767	-0.126076	0.1228	0.910802	0.897	-0.0454911	0.5946	0.225775	0.992
Phospho-ER-alpha(S118)	0.0202752	0.8063	0.0935033	0.9907	-0.0209494	0.7857	0.104743	0.9669	0.0451723	0.556	0.254925	0.9767	-0.0248895	0.6785	0.16845	0.9726	0.0105099	0.8675	0.0617305	0.992
ERK2	0.06704	0.6452	0.190306	0.9907	-0.0716998	0.5971	0.223953	0.9308	-0.135528	0.316	0.500313	0.9767	0.0653609	0.5356	0.271159	0.9313	-0.136816	0.2175	0.662541	0.992
Fibronectin	0.147876	0.4401	0.356449	0.9907	0.169855	0.3414	0.466736	0.7911	0.21505	0.2265	0.644932	0.9767	0.0469461	0.7354	0.133476	0.9726	0.13759	0.3459	0.461049	0.992
FOXO3a	0.00242804	0.9605	0.0175026	0.9907	-0.0584374	0.2017	0.695294	0.7318	0.00853597	0.851	0.0700704	0.9767	-0.0338521	0.3428	0.464959	0.897	-0.0193078	0.6059	0.217599	0.992
GAB2	0.202773	0.389	0.41005	0.9907	0.000681864	0.9975	0.0010871	0.9981	0.233788	0.2844	0.54607	0.9767	-0.025087	0.8836	0.0537443	0.9811	0.0589138	0.7433	0.128836	0.992
GATA3	0.109445	0.1303	0.885056	0.9907	0.0123889	0.8537	0.0686947	0.9846	0.0472446	0.4801	0.318668	0.9767	0.0340108	0.5182	0.285503	0.9313	-0.010649	0.8471	0.0720653	0.992
GSK3-alpha-beta	-0.07468	0.251	0.600326	0.9907	0.0177052	0.7698	0.113622	0.9669	-0.117622	0.0521	1.28316	0.9767	0.0351031	0.464	0.333482	0.9019	-0.0333672	0.5072	0.294821	0.992
Phospho-GSK3-alpha-beta(S21/S9)	0.0729772	0.5445	0.264002	0.9907	0.0668764	0.5511	0.25877	0.9305	0.00767424	0.9452	0.0244763	0.9767	0.0657762	0.451	0.345823	0.9019	0.0021477	0.9813	0.0081982	0.992
HER2	-0.0362356	0.7352	0.133595	0.9907	-0.188194	0.0607	1.21681	0.5541	-0.0990334	0.3194	0.495665	0.9767	-0.0639025	0.4109	0.386264	0.897	-0.120267	0.1413	0.849858	0.992
Phospho-HER2(Y1248)	-0.0246874	0.8051	0.0941502	0.9907	-0.13855	0.1384	0.858864	0.6085	-0.0124408	0.8933	0.0490027	0.9767	-0.0777068	0.2853	0.544698	0.897	-0.0531314	0.486	0.313364	0.992
HER3	-0.314488	0.1797	0.745452	0.9907	-0.191373	0.3801	0.420102	0.7911	-0.131662	0.5438	0.264561	0.9767	-0.181301	0.2862	0.54333	0.897	-0.0294459	0.8687	0.0611302	0.992
Phospho-HER3(Y1289)	0.0208112	0.7297	0.136856	0.9907	0.028403	0.6128	0.212681	0.9332	0.051566	0.3564	0.448062	0.9767	-0.00217675	0.9602	0.0176383	0.99	0.0339236	0.4596	0.33762	0.992
HSP70	0.0311464	0.9088	0.0415317	0.9907	-0.131065	0.6052	0.218101	0.9308	0.166916	0.5084	0.293794	0.9767	-0.140908	0.4761	0.322302	0.9019	0.03487	0.8665	0.0622314	0.992
IGFBP2	0.139807	0.4017	0.396098	0.9907	0.0051076	0.9737	0.0115748	0.9981	0.107211	0.4878	0.311758	0.9767	0.0133466	0.9123	0.0398623	0.9811	0.0101563	0.9363	0.028585	0.992
INPP4B	0.00444213	0.9737	0.0115748	0.9907	-0.0652635	0.6039	0.219035	0.9308	-0.0170401	0.8917	0.0497812	0.9767	-0.0230892	0.8134	0.0896958	0.9761	-0.0381695	0.7101	0.14868	0.992
IRS1	-0.100226	0.1866	0.729088	0.9907	-0.0835765	0.2369	0.625435	0.736	0.0299565	0.6696	0.174185	0.9767	-0.107183	0.052	1.284	0.888	0.0246179	0.669	0.174574	0.992
JNK2	-0.00957967	0.9037	0.0439757	0.9907	-0.00946958	0.8979	0.046772	0.9935	-0.0371988	0.6126	0.212823	0.9767	0.00992389	0.8627	0.0641402	0.9811	-0.0222305	0.7122	0.147398	0.992
Ku80	0.185138	0.0626	1.20343	0.9907	0.0982268	0.2873	0.541664	0.7865	0.0660955	0.4715	0.326518	0.9767	0.105152	0.1453	0.837734	0.897	0.00470921	0.9503	0.0221393	0.992
Lck	-0.0445919	0.7037	0.152612	0.9907	0.0818426	0.454	0.342944	0.8462	0.0944075	0.3856	0.413863	0.9767	-0.0278495	0.743	0.129011	0.9726	0.107257	0.23	0.638272	0.992
LKB1	-0.0845886	0.0365	1.43771	0.9907	-0.0206638	0.581	0.235824	0.9308	-0.041152	0.2702	0.568315	0.9767	-0.0296588	0.3147	0.502103	0.897	0.0010048	0.9741	0.0113965	0.992
Phospho-MAPK(T202/Y204)	0.263024	0.3559	0.448672	0.9907	0.0598039	0.8215	0.0853924	0.9846	-0.0168059	0.9492	0.0226423	0.9767	0.165574	0.4227	0.373968	0.897	-0.0915951	0.6724	0.172372	0.992
MEK1	0.0829037	0.4732	0.324955	0.9907	-0.0981795	0.3622	0.441052	0.7911	0.0211941	0.8431	0.0741209	0.9767	-0.0228385	0.7861	0.104522	0.9737	-0.0599594	0.4975	0.303207	0.992
Phospho-MEK1(S217/S221)	0.0519583	0.5236	0.281	0.9907	0.0932865	0.2198	0.657972	0.7342	0.0492488	0.5144	0.288699	0.9767	0.0478177	0.418	0.378824	0.897	0.046071	0.4572	0.339894	0.992
MIG-6	0.0851443	0.5886	0.23018	0.9907	-0.00866046	0.9529	0.0209527	0.9981	0.168272	0.2498	0.602408	0.9767	-0.0518586	0.6509	0.186486	0.9726	0.0631268	0.5998	0.221994	0.992
Mre11	-0.0639725	0.26	0.585027	0.9907	-0.0799927	0.1312	0.882066	0.6001	-0.0244955	0.6413	0.192939	0.9767	-0.059542	0.1484	0.828566	0.897	-0.0210952	0.6247	0.204328	0.992
mTOR	-0.0897298	0.3808	0.419303	0.9907	0.0470929	0.6213	0.206699	0.9399	-0.0321451	0.7347	0.13389	0.9767	-0.00140045	0.985	0.00656377	0.9904	0.0356447	0.6484	0.188157	0.992
N-Cadherin	-0.0322756	0.6071	0.21674	0.9907	-0.113607	0.0533	1.27327	0.5541	-0.0368857	0.5263	0.278767	0.9767	-0.0555101	0.2235	0.650722	0.897	-0.0547175	0.2528	0.597223	0.992
Phospho-NF-kB-p65(S536)	-0.0118775	0.96	0.0177288	0.9907	-0.166474	0.4508	0.346016	0.8462	0.0145325	0.9472	0.0235583	0.9767	-0.100291	0.5593	0.252355	0.9493	-0.0533219	0.7674	0.114978	0.992
NF2	0.225377	0.0217	1.66354	0.9907	0.167857	0.0656	1.1831	0.5541	0.0981023	0.2781	0.555799	0.9767	0.144024	0.0434	1.36251	0.888	0.0356666	0.6317	0.199489	0.992
Notch1	-0.0177815	0.7758	0.11025	0.9907	-0.104502	0.0737	1.13253	0.5541	-0.0300597	0.6036	0.219251	0.9767	-0.0474012	0.2961	0.528562	0.897	-0.0527919	0.2677	0.572352	0.992
P-Cadherin	0.0468547	0.6342	0.197774	0.9907	0.32008	0.0006	3.22185	0.0708	0.100934	0.2697	0.569119	0.9767	0.136921	0.0575	1.24033	0.888	0.170057	0.0249	1.6038	0.992
p27	0.0491486	0.6224	0.20593	0.9907	0.00940952	0.9194	0.0364955	0.9935	-0.065272	0.4808	0.318036	0.9767	0.0624962	0.3879	0.41128	0.897	-0.0550282	0.4687	0.329105	0.992
Phospho-p27(T157)	-0.0257151	0.5073	0.294735	0.9907	-0.0638258	0.0785	1.10513	0.5544	0.00589637	0.8697	0.0606305	0.9767	-0.0487202	0.0848	1.0716	0.897	-0.0117592	0.6907	0.160711	0.992
p38_MAPK	0.142844	0.0871	1.05998	0.9907	0.187178	0.0166	1.77989	0.552	0.0018742	0.9806	0.00850811	0.9848	0.16504	0.0068	2.16749	0.888	0.0189089	0.765	0.116339	0.992
Phospho-p38(T180/Y182)	0.322495	0.1133	0.94577	0.9907	0.113302	0.5491	0.260349	0.9305	-0.0421329	0.8228	0.0847057	0.9767	0.235163	0.1114	0.953115	0.897	-0.109157	0.4801	0.318668	0.992
p53	-0.0365383	0.6196	0.207889	0.9907	-0.00712267	0.9172	0.037536	0.9935	0.00488716	0.9429	0.0255344	0.9767	-0.0237158	0.6566	0.182699	0.9726	0.014728	0.7924	0.101056	0.992
p70S6K	-0.020779	0.7565	0.121191	0.9907	0.0553735	0.3757	0.425159	0.7911	-0.00567297	0.9273	0.0327797	0.9767	0.021996	0.6514	0.186152	0.9726	0.0271554	0.5952	0.225337	0.992
Phospho-p70S6K(T389)	-0.0578139	0.5894	0.22959	0.9907	-0.00134988	0.9892	0.00471589	0.9981	-0.0445759	0.6536	0.184688	0.9767	-0.00499442	0.9487	0.0228711	0.99	-0.00403869	0.9605	0.0175026	0.992
Phospho-p90RSK(T359/S363)	0.0271076	0.7355	0.133417	0.9907	-0.0879472	0.2403	0.619246	0.7368	-0.0530746	0.4759	0.322484	0.9767	-0.00529306	0.9275	0.0326861	0.9811	-0.077941	0.203	0.692504	0.992
Paxillin	0.0953473	0.4519	0.344958	0.9907	-0.0891397	0.4504	0.346402	0.8462	0.0712676	0.5442	0.264241	0.9767	-0.0383506	0.6782	0.168642	0.9726	-0.0313411	0.7467	0.126854	0.992
PCNA	0.0116647	0.8352	0.0782095	0.9907	0.0790649	0.1314	0.881405	0.6001	0.0274156	0.598	0.223299	0.9767	0.032567	0.4235	0.373147	0.897	0.0434574	0.3092	0.509761	0.992
Phospho-PDK1(S241)	0.0453833	0.5167	0.286762	0.9907	-0.0297302	0.6484	0.188157	0.9501	-0.039654	0.5412	0.266642	0.9767	0.0268465	0.5966	0.224317	0.9726	-0.0538803	0.3121	0.505706	0.992
PEA15	0.0704083	0.4302	0.36633	0.9907	0.08906	0.2846	0.545765	0.7865	-0.0336684	0.684	0.164944	0.9767	0.0977591	0.1318	0.880085	0.897	-0.0126776	0.8518	0.0696624	0.992
PI3K-p110-alpha	0.0499182	0.5278	0.277531	0.9907	0.034315	0.6412	0.193006	0.946	0.0698033	0.3414	0.466736	0.9767	0.00527123	0.9268	0.033014	0.9811	0.0355383	0.5552	0.255551	0.992
PKC-alpha	0.0537956	0.7084	0.149721	0.9907	0.057263	0.6691	0.174509	0.9603	-0.0195845	0.8832	0.0539409	0.9767	0.0658462	0.5276	0.277695	0.9313	-0.0103361	0.9247	0.0339991	0.992
Phospho-PKC-alpha(S657)	0.0518564	0.7441	0.128369	0.9907	0.13462	0.3635	0.439496	0.7911	0.00177166	0.9904	0.00418937	0.9904	0.0941955	0.4137	0.383314	0.897	0.0342655	0.7768	0.109691	0.992
Phospho-PKC-delta(S664)	0.0332887	0.5193	0.284582	0.9907	-0.0201104	0.6759	0.170118	0.9603	-0.0117818	0.8056	0.0938805	0.9767	0.0115329	0.7581	0.120274	0.9737	-0.0284786	0.4691	0.328735	0.992
PR	-0.145344	0.3728	0.428524	0.9907	-0.0716042	0.6372	0.195724	0.946	-0.170443	0.2601	0.58486	0.9767	-0.0176953	0.8813	0.0548762	0.9811	-0.0724769	0.5603	0.251579	0.992
Phospho-PRAS40(T246)	-0.066655	0.5597	0.252045	0.9907	-0.12158	0.2541	0.594995	0.7526	-0.0513535	0.6278	0.202179	0.9767	-0.0685219	0.4081	0.389233	0.897	-0.0527863	0.5436	0.264721	0.992
PTEN	0.00774718	0.9479	0.0232375	0.9907	0.0304253	0.7828	0.106349	0.9669	-0.00821926	0.9404	0.0266874	0.9767	0.023899	0.7807	0.107516	0.9737	0.00417674	0.963	0.0163737	0.992
Rad50	0.0368813	0.4526	0.344285	0.9907	0.0452857	0.3225	0.49147	0.7865	0.0207829	0.6479	0.188492	0.9767	0.0304103	0.3928	0.405829	0.897	0.0158166	0.6718	0.17276	0.992
Rad51	-0.0190213	0.8293	0.0812883	0.9907	-0.0131827	0.8726	0.0591848	0.9846	0.0425406	0.6032	0.219539	0.9767	-0.0382076	0.5504	0.259322	0.9429	0.0278158	0.6786	0.168386	0.992
Phospho-Rb(S807/S811)	0.0351033	0.758	0.120331	0.9907	0.0912664	0.3905	0.408379	0.7911	-0.147456	0.1641	0.784891	0.9767	0.141547	0.0896	1.04769	0.897	-0.0657639	0.4508	0.346016	0.992
S6	-0.0775477	0.5275	0.277778	0.9907	0.247383	0.0316	1.50031	0.5541	-0.0152526	0.8933	0.0490027	0.9767	0.100286	0.2664	0.574466	0.897	0.121229	0.2009	0.69702	0.992
Phospho-S6(S235/S236)	-0.0187236	0.9256	0.0335767	0.9907	0.340637	0.0698	1.15614	0.5541	-0.0212889	0.9089	0.0414839	0.9767	0.180264	0.2188	0.659953	0.897	0.131427	0.3925	0.40616	0.992
Phospho-S6(S240/S244)	-0.0326179	0.8709	0.0600317	0.9907	0.333007	0.0762	1.11805	0.5544	-0.0328089	0.86	0.0655015	0.9767	0.175667	0.2311	0.6362	0.897	0.127043	0.4088	0.388489	0.992
Phospho-Shc(Y317)	-0.0673094	0.5164	0.287014	0.9907	-0.0532692	0.5814	0.235525	0.9308	-0.0612693	0.5241	0.280586	0.9767	-0.0279407	0.7102	0.148619	0.9726	-0.0310552	0.694	0.158641	0.992
Smad1	0.0513287	0.3569	0.447453	0.9907	0.0282838	0.5856	0.232399	0.9308	-0.00759232	0.883	0.0540393	0.9767	0.0432507	0.2843	0.546223	0.897	-0.0137919	0.7446	0.128077	0.992
Smad3	0.0189287	0.803	0.0952845	0.9907	-0.0492529	0.4863	0.313096	0.8678	-0.0346197	0.6228	0.205651	0.9767	0.00138391	0.9799	0.00881824	0.9904	-0.0480847	0.4053	0.392223	0.992
Smad4	-0.0286114	0.6753	0.170503	0.9907	-0.0211209	0.7399	0.130827	0.9669	-0.0160749	0.7996	0.0971272	0.9767	-0.0162924	0.742	0.129596	0.9726	-0.0066205	0.8986	0.0464336	0.992
Src	-0.0739272	0.373	0.428291	0.9907	0.0324238	0.6746	0.170954	0.9603	-0.0505346	0.5111	0.291494	0.9767	0.00808612	0.8935	0.0489054	0.9811	0.0124079	0.8449	0.0731947	0.992
Phospho-Src(Y416)	0.115829	0.5515	0.258454	0.9907	0.151253	0.4042	0.393404	0.8048	0.1312	0.4671	0.33059	0.9767	0.0657611	0.6408	0.193277	0.9726	0.0927751	0.5307	0.275151	0.992
Phospho-Src(Y527)	0.0952599	0.6316	0.199558	0.9907	-0.0861789	0.6415	0.192803	0.946	-0.0260817	0.8874	0.0518806	0.9767	0.0140456	0.9223	0.0351278	0.9811	-0.0884109	0.5589	0.252666	0.992
Phospho-STAT3(Y705)	0.223297	0.164	0.785156	0.9907	0.0302804	0.839	0.076238	0.9846	-0.105242	0.4783	0.3203	0.9767	0.177412	0.1273	0.895172	0.897	-0.140457	0.2494	0.603104	0.992
STAT5-alpha	0.141661	0.4095	0.387746	0.9907	0.0599332	0.7078	0.150089	0.9669	0.0219477	0.8903	0.0504636	0.9767	0.0874639	0.4823	0.316683	0.9063	-0.019647	0.8804	0.05532	0.992
Stathmin	-0.0250997	0.6963	0.157204	0.9907	-0.0591552	0.324	0.489455	0.7865	-0.00365442	0.9511	0.0217738	0.9767	-0.0409921	0.3796	0.420674	0.897	-0.0158513	0.7459	0.127319	0.992
Syk	0.0825016	0.608	0.216096	0.9907	0.129551	0.3876	0.411616	0.7911	-0.0149649	0.92	0.0362122	0.9767	0.11492	0.3246	0.488651	0.897	0.00991523	0.9354	0.0290026	0.992
Tuberin	-0.030957	0.8151	0.0887891	0.9907	-0.00660768	0.9573	0.0189519	0.9981	-0.045316	0.7121	0.147459	0.9767	0.00546114	0.9546	0.0201786	0.99	-0.0173663	0.8631	0.0639389	0.992
VEGFR2	-0.0688277	0.6593	0.180917	0.9907	-0.0379596	0.794	0.100179	0.9686	-0.0894405	0.5367	0.270268	0.9767	-0.00593533	0.9582	0.0185438	0.99	-0.0411727	0.729	0.137272	0.992
XRCC1	0.0121285	0.7538	0.122744	0.9907	-0.0186172	0.6054	0.217958	0.9308	-0.00280225	0.9377	0.0279361	0.9767	-0.00247918	0.9295	0.0317506	0.9811	-0.0140132	0.6341	0.197842	0.992
YAP	0.0645537	0.4197	0.377061	0.9907	0.0720683	0.3338	0.476514	0.7911	-0.0516882	0.4858	0.313542	0.9767	0.0955024	0.1008	0.996539	0.897	-0.0279361	0.6462	0.189633	0.992
Phospho-YAP(S127)	0.12266	0.3565	0.44794	0.9907	0.223521	0.0723	1.14086	0.5541	-0.0204449	0.8682	0.0613802	0.9767	0.186074	0.0549	1.26043	0.888	0.0282229	0.7803	0.107738	0.992
YB-1	0.096213	0.4783	0.3203	0.9907	0.167153	0.1869	0.728391	0.7175	0.118155	0.348	0.458421	0.9767	0.0715311	0.467	0.330683	0.9019	0.0992122	0.3367	0.472757	0.992
Phospho-YB-1(S102)	-0.0811958	0.561	0.251037	0.9907	0.244501	0.0615	1.21112	0.5541	-0.100579	0.4375	0.359022	0.9767	0.141644	0.1694	0.771087	0.897	0.0704423	0.5141	0.288952	0.992
Phospho-JNK(T183/Y185)	-0.0117605	0.9072	0.042297	0.9907	0.0491534	0.6013	0.220909	0.9308	-0.0140195	0.8809	0.0550734	0.9767	0.0274116	0.7081	0.149905	0.9726	0.0160438	0.8346	0.0785216	0.992
PAI-1	-0.00692934	0.9827	0.00757904	0.9912	0.271359	0.3627	0.440452	0.7911	0.0536308	0.8564	0.0673233	0.9767	0.110513	0.6336	0.198185	0.9726	0.143764	0.5547	0.255942	0.992
Phospho-mTOR(S2448)	0.00468193	0.9584	0.0184532	0.9907	0.135923	0.1055	0.976748	0.5865	0.0571274	0.4929	0.307241	0.9767	0.0434255	0.5052	0.296537	0.9313	0.0868618	0.2049	0.688458	0.992
ASNS	0.012651	0.9247	0.0339991	0.9907	0.326193	0.0096	2.01773	0.3745	-0.0897262	0.4702	0.327717	0.9767	0.223463	0.0244	1.61261	0.888	0.0720647	0.4863	0.313096	0.992
EGFR	-0.0420802	0.6654	0.176917	0.9907	-0.0931655	0.3048	0.515985	0.7865	-0.0704377	0.4353	0.361211	0.9767	-0.0319636	0.6503	0.186886	0.9726	-0.0626735	0.3975	0.400663	0.992
eEF2K	-0.0806273	0.4424	0.354185	0.9907	0.116015	0.236	0.627088	0.736	0.0992549	0.3081	0.511308	0.9767	-0.0297171	0.6962	0.157266	0.9726	0.138327	0.0847	1.07212	0.992
Phospho-4E-BP1(T70)	-0.00663265	0.9211	0.0356932	0.9907	0.0617178	0.3235	0.490126	0.7865	-0.0171349	0.7827	0.106405	0.9767	0.0380556	0.4348	0.36171	0.9019	0.0171618	0.737	0.132533	0.992
Phospho-A-Raf(S299)	0.00991735	0.8916	0.0498299	0.9907	-0.00613617	0.9279	0.0324988	0.9935	-0.024036	0.7217	0.141643	0.9767	0.0140903	0.7893	0.102758	0.9737	-0.0208334	0.7066	0.150826	0.992
Acetyl-a-Tubulin-Lys40	-0.278322	0.2251	0.647625	0.9907	-0.219622	0.3039	0.517269	0.7865	-0.150422	0.4789	0.319755	0.9767	-0.169002	0.3097	0.509059	0.897	-0.0665226	0.7029	0.153106	0.992
Annexin_VII	0.00300279	0.964	0.015923	0.9907	-0.0102898	0.8683	0.0613302	0.9846	0.0715018	0.2479	0.605723	0.9767	-0.0413242	0.3936	0.404945	0.897	0.0374823	0.4609	0.336393	0.992
ARID1A	0.04187	0.4068	0.390619	0.9907	0.0455781	0.3326	0.478078	0.7911	0.0123851	0.7911	0.101769	0.9767	0.037334	0.3076	0.512014	0.897	0.00890394	0.8164	0.088097	0.992
B-Raf	-0.0372177	0.7771	0.109523	0.9907	0.042024	0.7315	0.135786	0.9669	0.0568422	0.6411	0.193074	0.9767	-0.0255082	0.7889	0.102978	0.9737	0.0658289	0.5105	0.292004	0.992
Phospho-Bad(S112)	0.0512237	0.4484	0.348334	0.9907	0.00735468	0.9069	0.0424406	0.9935	-0.0501176	0.4238	0.372839	0.9767	0.0544902	0.2661	0.574955	0.897	-0.0476106	0.3544	0.450506	0.992
Bap1-c-4	0.0426972	0.5201	0.283913	0.9907	-0.0179015	0.7721	0.112326	0.9669	-0.0126699	0.8368	0.0773783	0.9767	0.017642	0.7139	0.146363	0.9726	-0.0318989	0.5278	0.277531	0.992
BRCA2	-0.048103	0.393	0.405607	0.9907	-0.0967993	0.0661	1.1798	0.5541	-0.0120338	0.8176	0.0874591	0.9767	-0.0672686	0.1005	0.997834	0.897	-0.0267428	0.5325	0.27368	0.992
CD20	-0.00207319	0.9673	0.0144388	0.9907	-0.0617208	0.1909	0.719194	0.7175	0.0107027	0.8193	0.086557	0.9767	-0.0388494	0.291	0.536107	0.897	-0.0175218	0.6496	0.187354	0.992
Cyclin_E2	0.0231956	0.687	0.163043	0.9907	0.0198606	0.7111	0.148069	0.9669	0.0761405	0.1549	0.809949	0.9767	-0.0183509	0.661	0.179799	0.9726	0.0442549	0.3143	0.502656	0.992
eIF4G	-0.0482659	0.6919	0.159957	0.9907	0.165195	0.1466	0.833866	0.6297	0.0567878	0.6151	0.211054	0.9767	0.0336362	0.7039	0.152489	0.9726	0.119645	0.1988	0.701584	0.992
ETS-1	0.0498005	0.4939	0.306361	0.9907	-0.103428	0.1284	0.891435	0.6001	0.0788838	0.2432	0.614036	0.9767	-0.0715384	0.1835	0.736364	0.897	-0.0142396	0.8004	0.0966929	0.992
FASN	-0.0421048	0.6623	0.178945	0.9907	0.138872	0.1233	0.909037	0.6001	-0.0995757	0.266	0.575118	0.9767	0.104556	0.1413	0.849858	0.897	0.0129819	0.8614	0.0647951	0.992
Phospho-FOXO3a(S318/S321)	0.00791115	0.868	0.0614803	0.9907	0.055669	0.2104	0.676954	0.7318	0.0106287	0.8097	0.0916759	0.9767	0.0273207	0.4292	0.36734	0.9009	0.0255249	0.4815	0.317404	0.992
FoxM1	0.0041354	0.9403	0.0267336	0.9907	0.014725	0.7746	0.110923	0.9669	0.00883914	0.8629	0.0640395	0.9767	0.00505047	0.8995	0.0459988	0.9811	0.00954143	0.8202	0.0860802	0.992
G6PD	-4.65662e-05	0.9998	8.68676e-05	0.9998	-0.0535351	0.7222	0.141343	0.9669	0.127531	0.3952	0.403183	0.9767	-0.0946762	0.4201	0.376647	0.897	0.0549061	0.6558	0.183229	0.992
GAPDH	-0.388438	0.2747	0.561141	0.9907	-0.0701362	0.8321	0.0798245	0.9846	0.17094	0.6037	0.219179	0.9767	-0.311403	0.2271	0.643783	0.897	0.230061	0.3948	0.403623	0.992
Phospho-GSK3(S9)	0.14758	0.1553	0.808829	0.9907	0.179949	0.0635	1.19723	0.5541	0.132216	0.1697	0.770318	0.9767	0.0953841	0.2054	0.6874	0.897	0.0921575	0.2436	0.613323	0.992
Heregulin	-0.115644	0.183	0.737549	0.9907	-0.0592493	0.4632	0.334231	0.8544	-0.0432999	0.59	0.229148	0.9767	-0.0635279	0.3133	0.50404	0.897	-0.00330233	0.9601	0.0176835	0.992
MYH11	0.32072	0.4903	0.309538	0.9907	0.373179	0.3891	0.409939	0.7911	0.380032	0.3783	0.422164	0.9767	0.149478	0.6574	0.18217	0.9726	0.24861	0.4824	0.316593	0.992
Phospho-Myosin-IIa(S1943)	0.00433177	0.9607	0.0174122	0.9907	0.126084	0.1248	0.903785	0.6001	0.171593	0.0364	1.4389	0.9767	-0.0217231	0.7331	0.134837	0.9726	0.151597	0.0244	1.61261	0.992
N-Ras	-0.0304479	0.5018	0.299469	0.9907	-0.0761069	0.0728	1.13787	0.5541	-0.0186546	0.6571	0.182369	0.9767	-0.0445647	0.176	0.754487	0.897	-0.0294888	0.3929	0.405718	0.992
Phospho-NDRG1(T346)	0.333183	0.3802	0.419988	0.9907	-0.101908	0.773	0.111821	0.9669	0.275776	0.4333	0.363211	0.9767	-0.0384291	0.8894	0.0509029	0.9811	-0.00942382	0.9741	0.0113965	0.992
p21	0.0955781	0.1689	0.77237	0.9907	0.0840532	0.1939	0.712422	0.7175	0.093153	0.1483	0.828859	0.9767	0.0408568	0.4179	0.378928	0.897	0.0511563	0.3341	0.476124	0.992
Phospho-p27(T198)	0.035196	0.5699	0.244201	0.9907	0.0596388	0.302	0.519993	0.7865	-0.0284146	0.6208	0.207048	0.9767	0.0628277	0.1631	0.787546	0.897	-0.00720826	0.8785	0.0562582	0.992
p62-LCK-ligand	-0.132828	0.3189	0.496345	0.9907	-0.000291959	0.9981	0.000825944	0.9981	-0.0556816	0.6519	0.185819	0.9767	-0.0344354	0.722	0.141463	0.9726	0.0198311	0.8452	0.0730405	0.992
p90RSK	-0.0995131	0.397	0.401209	0.9907	-0.169991	0.1214	0.915781	0.6001	-0.101199	0.3531	0.452102	0.9767	-0.083453	0.3272	0.485187	0.897	-0.0888738	0.3202	0.494579	0.992
PDCD4	-0.0874966	0.4637	0.333763	0.9907	0.0677619	0.5423	0.26576	0.9291	-0.107789	0.3306	0.480697	0.9767	0.050014	0.5663	0.246953	0.9493	-0.00225464	0.9803	0.008641	0.992
PDK1	-0.0423946	0.5006	0.300509	0.9907	-0.111935	0.0575	1.24033	0.5541	-0.0578471	0.322	0.492144	0.9767	-0.0485075	0.288	0.540608	0.897	-0.0625385	0.1923	0.716021	0.992
Phospho-PI3K(85)	0.0712141	0.3167	0.499352	0.9907	0.107454	0.1057	0.975925	0.5865	0.00416145	0.9496	0.0224593	0.9767	0.0879836	0.0888	1.05159	0.897	0.0170315	0.7526	0.123436	0.992
Phospho-PKC-pan_BetaII(S660)	0.0635914	0.6549	0.183825	0.9907	-0.0194668	0.8832	0.0539409	0.9846	-0.0431036	0.7439	0.128485	0.9767	0.0427047	0.6787	0.168322	0.9726	-0.0591334	0.5848	0.232993	0.992
PRDX1	-0.101489	0.2072	0.68361	0.9907	-0.0204957	0.784	0.105684	0.9669	-0.112869	0.1307	0.883724	0.9767	-0.000145804	0.998	0.000869459	0.998	-0.0350914	0.5695	0.244506	0.992
Rab25	-0.0380517	0.5922	0.227532	0.9907	-0.130318	0.0502	1.2993	0.5541	-0.0448458	0.4961	0.304431	0.9767	-0.0628411	0.2233	0.651111	0.897	-0.0638708	0.2382	0.623058	0.992
Rab11	0.0711337	0.5033	0.298173	0.9907	-0.121094	0.2221	0.653451	0.7342	0.186002	0.0603	1.21968	0.9767	-0.126589	0.1089	0.962972	0.897	0.0342567	0.6783	0.168578	0.992
Raptor	-0.0295655	0.7796	0.108128	0.9907	-0.0294741	0.7647	0.116509	0.9669	-0.00469489	0.9618	0.0169152	0.9767	-0.0270634	0.7237	0.140441	0.9726	-0.00277462	0.9725	0.0121104	0.992
RBM15	-0.0126168	0.9164	0.0379149	0.9907	0.0364468	0.7448	0.12796	0.9669	-0.0119379	0.9147	0.0387213	0.9767	0.0192723	0.8249	0.0835987	0.9761	0.0125359	0.8909	0.050171	0.992
Rictor	0.284008	0.1016	0.993106	0.9907	0.14711	0.3613	0.442132	0.7911	0.198846	0.2156	0.666351	0.9767	0.108495	0.3897	0.40927	0.897	0.064145	0.6278	0.202179	0.992
Phospho-Rictor(T1135)	0.0076058	0.8868	0.0521743	0.9907	-0.0319114	0.5216	0.282662	0.9003	0.0830324	0.0951	1.02182	0.9767	-0.0564581	0.1496	0.825068	0.897	0.0338656	0.4093	0.387958	0.992
SCD	-0.0414939	0.4342	0.36231	0.9907	-0.0944952	0.0571	1.24336	0.5541	-0.00979403	0.8421	0.0746363	0.9767	-0.0640809	0.097	1.01323	0.897	-0.0271288	0.5018	0.299469	0.992
SF2	-0.0257732	0.7583	0.120159	0.9907	-0.124437	0.1121	0.950394	0.6001	-0.0345326	0.6566	0.182699	0.9767	-0.0592986	0.3296	0.482013	0.897	-0.0602622	0.3452	0.461929	0.992
TAZ	-0.0827981	0.2711	0.56687	0.9907	-0.0769334	0.2724	0.564793	0.7834	-0.0173162	0.8036	0.0949601	0.9767	-0.0706801	0.1951	0.709743	0.897	-0.00801604	0.8884	0.0513915	0.992
TIGAR	-0.0284808	0.6362	0.196406	0.9907	-0.0308712	0.5821	0.235002	0.9308	0.0198699	0.7219	0.141523	0.9767	-0.0401176	0.3583	0.445753	0.897	0.0109391	0.8112	0.0908721	0.992
TFRC	-0.136986	0.4676	0.330125	0.9907	0.220739	0.2097	0.678402	0.7318	0.0340511	0.8455	0.0728864	0.9767	0.0322173	0.8144	0.0891622	0.9761	0.163909	0.2561	0.59159	0.992
TSC1	-0.00868286	0.9282	0.0323584	0.9907	0.00203937	0.9819	0.00793274	0.9981	0.0567228	0.5261	0.278932	0.9767	-0.0327301	0.6397	0.194024	0.9726	0.0382674	0.6021	0.220331	0.992
Phospho-Tuberin(T1462)	-0.0567834	0.6105	0.214314	0.9907	-0.0594524	0.567	0.246417	0.9308	0.0342601	0.7402	0.130651	0.9767	-0.0760884	0.3467	0.460046	0.897	0.0194442	0.8186	0.0869283	0.992
EPPK1	-0.281235	0.5081	0.294051	0.9907	-0.797437	0.0452	1.34486	0.5541	-0.432533	0.2729	0.563996	0.9767	-0.324973	0.2917	0.535064	0.897	-0.466101	0.1503	0.823041	0.992
XBP1	0.180249	0.0874	1.05849	0.9907	0.0881191	0.3683	0.433798	0.7911	0.0921466	0.3446	0.462685	0.9767	0.0839171	0.2735	0.563043	0.897	0.0182147	0.8205	0.0859214	0.992
Phospho-PEA15(S116)	0.0158034	0.83	0.0809219	0.9907	0.035268	0.6072	0.216668	0.9308	0.0259463	0.7039	0.152489	0.9767	0.012415	0.816	0.0883098	0.9761	0.0233459	0.6768	0.16954	0.992
Transglutaminase	-0.0166369	0.9642	0.0158329	0.9907	-0.304473	0.3792	0.421132	0.7911	-0.277561	0.4205	0.376234	0.9767	-0.0220082	0.9348	0.0292813	0.9811	-0.281683	0.3191	0.496073	0.992
14-3-3_beta	-0.0384697	0.3762	0.424581	0.9907	-0.0604532	0.1364	0.865186	0.6085	-0.0490199	0.2244	0.648977	0.9767	-0.0243362	0.4399	0.356646	0.9019	-0.0381729	0.2489	0.603975	0.992
14-3-3_zeta	-0.1517	0.1118	0.951558	0.9907	0.00358735	0.9677	0.0142593	0.9981	-0.149686	0.0908	1.04191	0.9767	0.00772721	0.9122	0.0399099	0.9811	-0.0273305	0.7104	0.148497	0.992
ACVRL1	-0.053244	0.4831	0.315963	0.9907	-0.141127	0.0472	1.32606	0.5541	-0.0512393	0.4668	0.330869	0.9767	-0.0723996	0.1891	0.723308	0.897	-0.0659406	0.2542	0.594824	0.992
DIRAS3	-0.0733466	0.2977	0.526221	0.9907	-0.240034	0.0003	3.52288	0.0708	-0.0513424	0.4314	0.36512	0.9767	-0.133644	0.0097	2.01323	0.888	-0.0976189	0.0706	1.1512	0.992
Annexin-1	0.237877	0.1628	0.788346	0.9907	0.0131569	0.9338	0.0297461	0.9935	-0.0626918	0.6908	0.160648	0.9767	0.153175	0.2152	0.667158	0.897	-0.127698	0.3245	0.488785	0.992
PREX1	0.128109	0.1101	0.958213	0.9907	0.146558	0.0503	1.29843	0.5541	0.0427651	0.5639	0.248798	0.9767	0.115397	0.0475	1.32331	0.888	0.0330092	0.5871	0.231288	0.992
ADAR1	0.0142098	0.8158	0.0884163	0.9907	0.0714437	0.2097	0.678402	0.7318	-0.0825856	0.1455	0.837137	0.9767	0.0873016	0.0516	1.28735	0.888	-0.0264901	0.5716	0.242908	0.992
JAB1	-0.0580524	0.3974	0.400772	0.9907	-0.0774137	0.2263	0.645315	0.7342	-0.0460064	0.4694	0.328457	0.9767	-0.0441235	0.3748	0.4262	0.897	-0.0353164	0.4984	0.302422	0.992
c-Met	-0.0559851	0.432	0.364516	0.9907	-0.00832915	0.9	0.0457575	0.9935	0.00303215	0.9634	0.0161934	0.9767	-0.0326576	0.5271	0.278107	0.9313	0.0209352	0.6992	0.155399	0.992
Caspase-8	-0.0578209	0.3994	0.398592	0.9907	0.00957056	0.8809	0.0550734	0.9846	0.0412668	0.5164	0.287014	0.9767	-0.044164	0.3746	0.426432	0.897	0.051748	0.3217	0.492549	0.992
ERCC1	-0.0277084	0.5945	0.225848	0.9907	-0.0195183	0.6873	0.162854	0.9669	0.0149154	0.7573	0.120732	0.9767	-0.0312241	0.408	0.38934	0.897	0.0122173	0.7576	0.12056	0.992
MSH2	-0.00195884	0.9779	0.00970555	0.9907	0.0691485	0.2953	0.529737	0.7865	0.0412438	0.5301	0.275642	0.9767	0.0136526	0.7902	0.102263	0.9737	0.053225	0.3238	0.489723	0.992
MSH6	-0.0338689	0.5976	0.223589	0.9907	0.0718856	0.23	0.638272	0.7342	0.00437514	0.9414	0.0262258	0.9767	0.019128	0.682	0.166216	0.9726	0.0450485	0.3585	0.445511	0.992
PARP_cleaved	-0.0968349	0.1346	0.870955	0.9907	-0.052419	0.3836	0.416121	0.7911	-0.0282562	0.6367	0.196065	0.9767	-0.0588449	0.2101	0.677574	0.897	0.000899778	0.9854	0.00638744	0.992
Rb	0.0401919	0.6219	0.206279	0.9907	-0.0674748	0.3746	0.426432	0.7911	0.0402053	0.5948	0.225629	0.9767	-0.0371095	0.5322	0.273925	0.9313	-0.0191209	0.759	0.119758	0.992
SETD2	0.0163952	0.8072	0.0930188	0.9907	-0.0509177	0.4163	0.380594	0.8083	-0.0334545	0.5913	0.228192	0.9767	-0.00130457	0.9786	0.00939479	0.9904	-0.0470385	0.358	0.446117	0.992
Smac	-0.0298235	0.8289	0.0814979	0.9907	-0.0202588	0.8748	0.0580912	0.9846	-0.124982	0.3295	0.482145	0.9767	0.0405118	0.686	0.163676	0.9726	-0.0710017	0.4998	0.301204	0.992
Snail	0.0349182	0.6621	0.179076	0.9907	0.00151017	0.9838	0.00709318	0.9981	0.0506082	0.4947	0.305658	0.9767	-0.00900203	0.8766	0.0571985	0.9811	0.0169009	0.7813	0.107182	0.992
GATA6	-0.0192289	0.7731	0.111764	0.9907	-0.0128349	0.8363	0.0776379	0.9846	0.0460247	0.457	0.340084	0.9767	-0.0399462	0.4091	0.388171	0.897	0.0301249	0.5529	0.257353	0.992
A-Raf	-0.0549559	0.445	0.35164	0.9907	0.0479788	0.4741	0.32413	0.8571	-0.062353	0.3502	0.455684	0.9767	0.0314497	0.5498	0.259795	0.9429	0.00396039	0.9428	0.0255804	0.992
Phospho-B-Raf(S445)	0.0512759	0.5941	0.22614	0.9907	0.0931243	0.2995	0.523603	0.7865	-0.00591386	0.9471	0.0236042	0.9767	0.0762441	0.2749	0.560825	0.897	0.0132484	0.8563	0.0673741	0.992
Bcl2A1	-0.0414542	0.711	0.14813	0.9907	-0.164688	0.1154	0.937794	0.6001	-0.215297	0.0391	1.40782	0.9767	0.00667257	0.9345	0.0294207	0.9811	-0.178361	0.0375	1.42597	0.992
BRD4	0.182551	0.1106	0.956245	0.9907	0.181522	0.0888	1.05159	0.557	0.133143	0.2088	0.68027	0.9767	0.112411	0.1757	0.755228	0.897	0.0793133	0.3619	0.441411	0.992
c-Abl	0.00914955	0.8756	0.0576942	0.9907	0.0617854	0.2575	0.589223	0.7526	0.0114721	0.8324	0.0796679	0.9767	0.0306683	0.4697	0.328179	0.9019	0.027987	0.5296	0.276052	0.992
Caspase-3	-0.00336061	0.9584	0.0184532	0.9907	0.182077	0.0028	2.55284	0.2154	0.072695	0.2248	0.648204	0.9767	0.0555765	0.2374	0.624519	0.897	0.117927	0.0176	1.75449	0.992
CD26	-0.0355128	0.8509	0.0701215	0.9907	0.00456048	0.9793	0.00908425	0.9981	-0.178634	0.3085	0.510745	0.9767	0.0788186	0.5658	0.247337	0.9493	-0.090889	0.5281	0.277284	0.992
Phospho-Chk1(S296)	0.044554	0.3212	0.493224	0.9907	0.0714947	0.0885	1.05306	0.557	0.00186997	0.9641	0.0158779	0.9767	0.05766	0.0775	1.1107	0.897	0.0119283	0.7267	0.138645	0.992
COG3	0.02532	0.7567	0.121076	0.9907	0.0882872	0.2472	0.606952	0.7481	-0.0040306	0.9576	0.0188159	0.9767	0.0603437	0.3095	0.509339	0.897	0.0228489	0.7135	0.146606	0.992
DUSP4	-0.0258647	0.7456	0.127494	0.9907	0.0396728	0.5934	0.226652	0.9308	-0.00656643	0.9292	0.0318908	0.9767	0.0118283	0.838	0.076756	0.9761	0.0223617	0.7127	0.147093	0.992
ERCC5	-0.00265302	0.964	0.015923	0.9907	0.0793325	0.1486	0.827981	0.6297	-0.106825	0.0513	1.28988	0.9767	0.0960496	0.0278	1.55596	0.888	-0.0310746	0.4949	0.305483	0.992
Phospho-IGF1R(Y1135/Y1136)	0.0573121	0.3975	0.400663	0.9907	-0.0437633	0.4879	0.311669	0.8678	-0.0238285	0.7042	0.152304	0.9767	0.0169306	0.7305	0.13638	0.9726	-0.0548199	0.2887	0.539553	0.992
IRF-1	0.0415236	0.5064	0.295506	0.9907	-0.0271136	0.6413	0.192939	0.946	-0.123967	0.0335	1.47496	0.9767	0.0704475	0.1214	0.915781	0.897	-0.101768	0.0336	1.47366	0.992
Jak2	0.0582142	0.3919	0.406825	0.9907	0.133284	0.0364	1.4389	0.5541	0.0796395	0.2071	0.68382	0.9767	0.0558254	0.2575	0.589223	0.897	0.0778062	0.1333	0.87517	0.992
p16_INK4a	0.0871193	0.5822	0.234928	0.9907	0.0037008	0.98	0.00877392	0.9981	-0.220302	0.1347	0.870632	0.9767	0.158677	0.1682	0.774174	0.897	-0.165385	0.1712	0.766496	0.992
Phospho-SHP-2(Y542)	-0.0202516	0.8821	0.0544822	0.9907	0.0212723	0.8672	0.0618807	0.9846	0.042341	0.738	0.131944	0.9767	-0.0206788	0.8344	0.0786257	0.9761	0.0420132	0.6858	0.163803	0.992
Phospho-CDK1(Y15)	-0.100999	0.32	0.49485	0.9907	0.0676209	0.4745	0.323764	0.8571	0.0772521	0.4118	0.385314	0.9767	-0.0532357	0.4697	0.328179	0.9019	0.113909	0.1416	0.848937	0.992
CA9	0.167718	0.4408	0.355758	0.9907	-0.0543385	0.7885	0.103198	0.9669	-0.433492	0.0327	1.48545	0.9767	0.278248	0.0791	1.10182	0.897	-0.348664	0.0365	1.43771	0.992
Complex-II_subunit30	-0.140712	0.1448	0.839231	0.9907	-0.0211064	0.8138	0.0894823	0.9846	-0.0835946	0.3493	0.456801	0.9767	-0.0344876	0.6236	0.205094	0.9726	-0.00207051	0.9776	0.00983881	0.992
GYG-Glycogenin1	0.0314908	0.6331	0.198528	0.9907	0.0407642	0.5073	0.294735	0.8955	-0.0335576	0.5834	0.234034	0.9767	0.0538811	0.2607	0.583859	0.897	-0.0163738	0.7443	0.128252	0.992
GYS	-0.145127	0.5508	0.259006	0.9907	-0.175252	0.4395	0.357041	0.8439	-0.26208	0.246	0.609065	0.9767	-0.0238712	0.8924	0.0494404	0.9811	-0.169019	0.362	0.441291	0.992
Phospho-GYS(S641)	-0.137882	0.5868	0.23151	0.9907	-0.291613	0.2182	0.661145	0.7342	-0.255245	0.2786	0.555019	0.9767	-0.0848149	0.6446	0.19071	0.9726	-0.214517	0.267	0.573489	0.992
HIF-1_alpha	0.171825	0.3201	0.494714	0.9907	0.0509995	0.7511	0.124302	0.9669	0.168288	0.2937	0.532096	0.9767	0.0206884	0.8692	0.0608803	0.9811	0.0522957	0.6918	0.160019	0.992
LDHA	-0.15253	0.4953	0.305132	0.9907	-0.0928115	0.6559	0.183162	0.9552	-0.0805232	0.6977	0.156331	0.9767	-0.0792174	0.6251	0.204051	0.9726	-0.0242583	0.8866	0.0522723	0.992
LDHB	-0.139187	0.3679	0.43427	0.9907	-0.0517123	0.7193	0.14309	0.9669	-0.113997	0.4263	0.370285	0.9767	-0.0338658	0.7628	0.117589	0.9737	-0.0331667	0.7783	0.108853	0.992
Mitochondria	-0.04717	0.7024	0.153415	0.9907	0.0946644	0.4108	0.38637	0.8048	0.0178006	0.8764	0.0572976	0.9767	0.0176698	0.8436	0.0738634	0.9761	0.0675629	0.4727	0.325414	0.992
Oxphos-complex-V_subunitb	-0.0507569	0.3492	0.456926	0.9907	-0.0021473	0.966	0.0150229	0.9981	0.0173947	0.7291	0.137213	0.9767	-0.0344391	0.3809	0.419189	0.897	0.0299182	0.4681	0.329661	0.992
PKM2	-0.0433432	0.8486	0.071297	0.9907	-0.0375062	0.8593	0.0658552	0.9846	-0.177348	0.4001	0.397831	0.9767	0.0524184	0.7503	0.124765	0.9737	-0.103854	0.5482	0.261061	0.992
PYGB	0.0870037	0.5375	0.269622	0.9907	-0.0844335	0.5207	0.283412	0.9003	-0.173589	0.1855	0.731656	0.9767	0.0881288	0.3889	0.410162	0.897	-0.172726	0.1086	0.96417	0.992
PYGB-AB2	-0.0245409	0.6939	0.158703	0.9907	-0.0206461	0.7223	0.141282	0.9669	-0.0760321	0.1896	0.722162	0.9767	0.0172415	0.7036	0.152674	0.9726	-0.0439654	0.3558	0.448794	0.992
PYGL	-0.0673408	0.7676	0.114865	0.9907	-0.183646	0.3875	0.411728	0.7911	-0.27338	0.1968	0.705975	0.9767	0.0147714	0.9288	0.0320778	0.9811	-0.210362	0.2262	0.645507	0.992
PYGM	0.151477	0.14	0.853872	0.9907	-0.0529811	0.5785	0.237697	0.9308	-0.0324264	0.7325	0.135192	0.9767	0.061546	0.4091	0.388171	0.897	-0.101446	0.1956	0.708631	0.992
PD-L1	-0.023875	0.7343	0.134126	0.9907	0.0261261	0.6902	0.161025	0.9669	0.0071927	0.9122	0.0399099	0.9767	-0.00149655	0.9766	0.0102833	0.9904	0.0243674	0.649	0.187755	0.992
H.M., High Muscle; H.A., High Adiposity; L.M., Low Muscle; L.A., Low Adiposity; BH-FDR, Benjamini-Hochberg false discovery rate;
